# Genetic Variations in TrkB.T1 Isoform and Their Association with Somatic and Psychological Symptoms in Individuals with IBS

**DOI:** 10.1101/2023.09.14.23295434

**Authors:** H. Hong, E. Mocci, K. Kamp, S. Zhu, K.C. Cain, R. L. Burr, J. Perry, M. M Heitkemper, K. R. Weaver-Toedtman, S.G Dorsey

**Author notes:** Corresponding Author: Susan G. Dorsey, PhD RN FAAN University of Maryland School of Nursing 655 W Lombard St, Baltimore, MD 21201, USA. These authors contributed equally to this manuscript (H. Hong, E. Mocci).

## Abstract

Irritable bowel syndrome (IBS), a disorder of gut-brain interaction, is often comorbid with somatic pain and psychological disorders. Dysregulated signaling of brain-derived neurotrophic factor (BDNF) and its receptor, tropomyosin-related kinase B (TrkB), has been implicated in somatic-psychological symptoms in individuals with IBS. Thus, we investigated the association of 10 single nucleotide polymorphisms (SNPs) in the regulatory 3’ untranslated region (UTR) of *NTRK2* (TrkB) kinase domain-deficient truncated isoform (TrkB.T1) and the *BDNF* Val66Met SNP with somatic and psychological symptoms and quality of life in a U.S. cohort (IBS n=464; healthy controls n=156). We found that the homozygous recessive genotype (G/G) of rs2013566 in individuals with IBS is associated with worsened somatic symptoms, including headache, back pain, joint pain, muscle pain, and somatization as well as diminished sleep quality, energy level and overall quality of life. Validation using U.K. BioBank (UKBB) data confirmed the association of rs2013566 with increased likelihood of headache. Several SNPs (rs1627784, rs1624327, rs1147198) showed significant associations with muscle pain in our U.S. cohort. Notably, these SNPs are predominantly located in H3K4Me1-enriched regions, suggesting their enhancer and/or transcription regulation potential. Together, our findings suggest that genetic variation within the 3’UTR region of the TrkB.T1 isoform may contribute to comorbid conditions in individuals with IBS, resulting in a spectrum of somatic and psychological symptoms that may influence their quality of life. These findings advance our understanding of the genetic interaction between BDNF/TrkB pathways and somatic-psychological symptoms in IBS, highlighting the importance of further exploring this interaction for potential clinical applications.
