## Supplemental Table 1 for "Genetic Variations in TrkB.T1 Isoform and Their Association with Somatic and Psychological Symptoms in Individuals with IBS"

### Sheet: Sheet1
Suppl Table 1. Candidate 14 SNPs in NTRK2 and BDNF genes
SNP	Major	Minor	Position	Closest gene	Function	Freq1G	IBS study #	Allele1	Allele2	Missing	MAF
								A	G	0
rs1047896	A	G	9:84811058	NTRK2	Intron	0.137	All	1000	230	6	0.187
								C	T	0
rs10868235	C	T	9:84878840	NTRK2	downstream	0.352	All	656	572	7	0.466
								T	G	0
rs1147198	T	G	9:84660433	LOC102724036-NTRK2	intergenic	0.33	All	903	327	6	0.266
								T	G	0
rs1187286	T	G	9:84800113	NTRK2	Intron	0.338	All	927	299	8	0.244
								A	G	0
rs121434633	A	G	9:84955510	NTRK2	missense	~0	All	1234	0	4	0
								G	A	0
rs138535351	G	A	9:84813892	NTRK2	3_prime_UTR	0.02476	All	1194	40	4	0.032
								G	A	0
rs1624327	G	A	9:84814375	NTRK2	intron_variant	0.246	All	914	304	12	0.25
								T	C	0
rs1627784	C	T	9:84813951	NTRK2	intron	0.305	All	879	349	7	0.284
								A	G	0
rs2013566*	A	G	9:84811383	NTRK2	intron	0.208	Study # 1,2,4,5	878	112	3	0.113
								T	C	0
rs3654*	T	C	9:84815576	NTRK2	intron	0.08	Study # 1,2,4,5	918	68	5	0.069
								A	G	0
rs41277883	A	G	9:84812145	NTRK2	intron	0.005391	All	1185	41	8	0.033
								G	A	0
rs45596934	G	A	9:84813704	NTRK2	3_prime_UTR	0.025	All	1187	45	5	0.037
								C	T	0
rs6265	C	T	11:27658369	BDNF - BDNF-AS	coding	0.201	All	986	246	5	0.2
								T	C	0
rs74356179	T	C	9:84813893	NTRK2	3_prime_UTR	0.025	All	1228	2	6	0.002
Note: Freq1G = Frequency of minor allele in the European population of 1000 Genomes Phase3 Project
* SNPs that failed genotyping in study #3
MAF = minor allele frequency (in our samples)
