## Supplemental Table 2 for "Genetic Variations in TrkB.T1 Isoform and Their Association with Somatic and Psychological Symptoms in Individuals with IBS"

### Sheet: Sheet1
Suppl Table 2. Selected ICD-10 Codes for UKBB Validation Analyses
Symptom/Diagnosis	ICD10	Description
Irritable bowel syndrome
	K580	K58.0 Irritable bowel syndrome with diarrhoea
	K589	K58.9 Irritable bowel syndrome without diarrhoea
Depression/sad or blue
	F330	F33.0 Recurrent depressive disorder, current episode mild
	F331	F33.1 Recurrent depressive disorder, current episode moderate
	F332	F33.2 Recurrent depressive disorder, current episode severe without psychotic symptoms
	F333	F33.3 Recurrent depressive disorder, current episode severe with psychotic symptoms
	F334	F33.4 Recurrent depressive disorder, currently in remission
	F338	F33.8 Other recurrent depressive disorders
	F339	F33.9 Recurrent depressive disorder, unspecified
	R452	R45.2 Unhappiness
Anxiety
	F411	F41.1 Generalised anxiety disorder
	F412	F41.2 Mixed anxiety and depressive disorder
	F413	F41.3 Other mixed anxiety disorders
	F418	F41.8 Other specified anxiety disorders
	F419	F41.9 Anxiety disorder, unspecified
Somatization
	F450	F45.0 Somatisation disorder
	F451	F45.1 Undifferentiated somatoform disorder
	F452	F45.2 Hypochondriacal disorder
	F453	F45.3 Somatoform autonomic dysfunction
	F454	F45.4 Persistent somatoform pain disorder
	F458	F45.8 Other somatoform disorders
	F459	F45.9 Somatoform disorder, unspecified
IBS affecting Sleep	F510	F51.0 Nonorganic insomnia
	F512	F51.2 Nonorganic disorder of the sleep-wake schedule
	F518	F51.8 Other nonorganic sleep disorders
	F519	F51.9 Nonorganic sleep disorder, unspecified
	G470	G47.0 Disorders of initiating and maintaining sleep [insomnias]
	G472	G47.2 Disorders of the sleep-wake schedule
	G478	G47.8 Other sleep disorders
	G479	G47.9 Sleep disorder, unspecified
Headache
	G430	G43.0 Migraine without aura [common migraine]
	G431	G43.1 Migraine with aura [classical migraine]
	G432	G43.2 Status migrainosus
	G433	G43.3 Complicated migraine
	G438	G43.8 Other migraine
	G439	G43.9 Migraine, unspecified
	G440	G44.0 Cluster headache syndrome
	G441	G44.1 Vascular headache, not elsewhere classified
	G442	G44.2 Tension-type headache
	G448	G44.8 Other specified headache syndromes
	R51	R51 Headache
Joint Pain
	M255	M25.5 Pain in joint
	M2550	M25.50 Pain in joint (Multiple sites)
	M2551	M25.51 Pain in joint (Shoulder region)
	M2552	M25.52 Pain in joint (Upper arm)
	M2553	M25.53 Pain in joint (Forearm)
	M2554	M25.54 Pain in joint (Hand)
	M2555	M25.55 Pain in joint (Pelvic region and thigh)
	M2556	M25.56 Pain in joint (Lower leg)
	M2557	M25.57 Pain in joint (Ankle and foot)
	M2558	M25.58 Pain in joint (Other)
	M2559	M25.59 Pain in joint (Site unspecified)
Backache
	M545	M54.5 Low back pain
	M5450	M54.50 Low back pain (Multiple sites in spine)
	M5451	M54.51 Low back pain-Occipit-atl-axl
	M5452	M54.52 Low back pain-Cervical
	M5453	M54.53 Low back pain-Cervicothoracic
	M5454	M54.54 Low back pain-Thoracic
	M5455	M54.55 Low back pain (Thoracolumbar region)
	M5456	M54.56 Low back pain (Lumbar region)
	M5457	M54.57 Low back pain (Lumbosacral region)
	M5458	M54.58 Low back pain (Sacral and sacrococcygeal region)
	M5459	M54.59 Low back pain (Site unspecified)
	M546	M54.6 Pain in thoracic spine
	M5460	M54.60 Pain in thoracic spine (Multiple sites in spine)
	M5461	M54.61 Pain in thoracic spine-Occipit-atl-axl
	M5462	M54.62 Pain in thoracic spine-Cervical
	M5463	M54.63 Pain in thoracic spine (Cervicothoracic region)
	M5464	M54.64 Pain in thoracic spine (Thoracic region)
	M5465	M54.65 Pain in thoracic spine (Thoracolumbar region)
	M5466	M54.66 Pain in thoracic spine-Lumbar
	M5467	M54.67 Pain in thoracic spine-Lumbosacral
	M5468	M54.68 Pain in thoracic spine-Sacral/sacrococ
	M5469	M54.69 Pain in thoracic spine-Site unspecified
	M548	M54.8 Other dorsalgia
	M5480	M54.80 Other dorsalgia (Multiple sites in spine)
	M5481	M54.81 Other dorsalgia (Occipito-atlanto-axial region)
	M5482	M54.82 Other dorsalgia (Cervical region)
	M5483	M54.83 Other dorsalgia (Cervicothoracic region)
	M5484	M54.84 Other dorsalgia (Thoracic region)
	M5485	M54.85 Other dorsalgia (Thoracolumbar region)
	M5486	M54.86 Other dorsalgia (Lumbar region)
	M5487	M54.87 Other dorsalgia (Lumbosacral region)
	M5488	M54.88 Other dorsalgia (Sacral and sacrococcygeal region)
	M5489	M54.89 Other dorsalgia (Site unspecified)
	M549	M54.9 Dorsalgia, unspecified
	M5490	M54.90 Dorsalgia, unspecified (Multiple sites in spine)
	M5491	M54.91 Dorsalgia, unspecified (Occipito-atlanto-axial region)
	M5492	M54.92 Dorsalgia, unspecified (Cervical region)
	M5493	M54.93 Dorsalgia, unspecified (Cervicothoracic region)
	M5494	M54.94 Dorsalgia, unspecified (Thoracic region)
	M5495	M54.95 Dorsalgia, unspecified (Thoracolumbar region)
	M5496	M54.96 Dorsalgia, unspecified (Lumbar region)
	M5497	M54.97 Dorsalgia, unspecified (Lumbosacral region)
	M5498	M54.98 Dorsalgia, unspecified (Sacral and sacrococcygeal region)
	M5499	M54.99 Dorsalgia, unspecified (Site unspecified)
Muscle pain
	M791	M79.1 Myalgia
	M7910	M79.10 Myalgia (Multiple sites)
	M7911	M79.11 Myalgia (Shoulder region)
	M7912	M79.12 Myalgia (Upper arm)
	M7913	M79.13 Myalgia (Forearm)
	M7914	M79.14 Myalgia (Hand)
	M7915	M79.15 Myalgia (Pelvic region and thigh)
	M7916	M79.16 Myalgia (Lower leg)
	M7917	M79.17 Myalgia (Ankle and foot)
	M7918	M79.18 Myalgia (Other)
	M7919	M79.19 Myalgia (Site unspecified)
Abdominal pain
	R101	R10.1 Pain localised to upper abdomen
	R103	R10.3 Pain localised to other parts of lower abdomen
	R104	R10.4 Other and unspecified abdominal pain
IBS affecting Energy
	R53	R53 Malaise and fatigue
