## Supplemental Table 3 for "Genetic Variations in TrkB.T1 Isoform and Their Association with Somatic and Psychological Symptoms in Individuals with IBS"

### Sheet: somatic_symptoms
Suppl Table 3. Associations between SNPs and symptom traits in IBS samples
Abbreviations: Alt=risk allele, N=number of samples analyzed, SE=beta standard error, FDR BH=False discovery rate, Benjamini and Hochberg procedure. P values adjusted for multiple comparisons (11 SNPs analyzed), with significant p values displayed in bold font
Symptom Domains	ID	Ref	Alt	TEST	N	BETA	SE	P	FDR
Symptom domain i. Somatic symptoms
Abdominal_pain	rs1147198	T	G	ADD	427	-0.00743046	0.0583663	0.898758	0.971509
				DOMDEV	427	-0.0518128	0.0760954	0.496317	0.936195
				GENO_2DF	427			0.649074	0.935434
	rs1187286	T	G	ADD	425	0.0457696	0.0602393	0.447808	0.956819
				DOMDEV	425	-0.05066	0.0810376	0.532221	0.936195
				GENO_2DF	425			0.731281	0.938194
	rs1047896	A	G	ADD	429	-0.0161964	0.0683073	0.812686	0.971509
				DOMDEV	429	-0.00613946	0.0889937	0.945032	0.994371
				GENO_2DF	429			0.931167	0.975863
	rs2013566	A	G	ADD	356	0.335164	0.184904	0.0707551	0.809765
				DOMDEV	356	-0.412077	0.20052	0.0406259	0.621435
				GENO_2DF	356			0.121748	0.86792
	rs41277883	A	G	ADD	428	-0.196295	0.223608	0.380528	0.956819
				DOMDEV	428	0.231941	0.251831	0.357573	0.931257
				GENO_2DF	428			0.648309	0.935434
	rs138535351	G	A	ADD	429	-0.131733	0.314625	0.675651	0.956819
				DOMDEV	429	0.0573419	0.340567	0.866372	0.974922
				GENO_2DF	429			0.787012	0.938194
	rs1627784	T	C	ADD	426	-0.0435271	0.0590916	0.461779	0.956819
				DOMDEV	426	0.0403895	0.076294	0.596815	0.936195
				GENO_2DF	426			0.756137	0.938194
	rs1624327	G	A	ADD	424	-0.00837553	0.0651191	0.897722	0.971509
				DOMDEV	424	-0.0806248	0.0826544	0.32991	0.931257
				GENO_2DF	424			0.384919	0.935434
	rs3654	T	C	ADD	354	-0.288524	0.323972	0.373776	0.956819
				DOMDEV	354	0.221348	0.338269	0.51332	0.936195
				GENO_2DF	354			0.554513	0.935434
	rs10868235	C	T	ADD	430	0.043852	0.0406084	0.280817	0.956819
				DOMDEV	430	-0.158846	0.0610777	0.00963094	0.567335
				GENO_2DF	430			0.0245163	0.817789
	rs6265	C	T	ADD	428	-0.0310883	0.0671936	0.643843	0.956819
				DOMDEV	428	0.0285642	0.0878614	0.745264	0.962051
				GENO_2DF	428			0.897949	0.953697
Back_pain	rs1147198	T	G	ADD	427	0.0166897	0.059685	0.779901	0.971509
				DOMDEV	427	-0.0643612	0.0778147	0.408648	0.934202
				GENO_2DF	427			0.690499	0.938194
	rs1187286	T	G	ADD	425	0.0287329	0.0612473	0.639224	0.956819
				DOMDEV	425	0.0962566	0.0823935	0.243375	0.92412
				GENO_2DF	425			0.184207	0.86792
	rs1047896	A	G	ADD	429	-0.0957017	0.0692575	0.167762	0.956819
				DOMDEV	429	0.0503336	0.0902318	0.577261	0.936195
				GENO_2DF	429			0.348859	0.935434
	rs2013566	A	G	ADD	356	0.485985	0.190597	0.0112088	0.506442
				DOMDEV	356	-0.472842	0.206693	0.022761	0.621435
				GENO_2DF	356			0.0398435	0.817789
	rs41277883	A	G	ADD	428	-0.237661	0.226233	0.294089	0.956819
				DOMDEV	428	0.0354735	0.254787	0.889337	0.974922
				GENO_2DF	428			0.144199	0.86792
	rs138535351	G	A	ADD	429	-0.157626	0.320232	0.622819	0.956819
				DOMDEV	429	0.158851	0.346636	0.647	0.936195
				GENO_2DF	429			0.885847	0.953697
	rs1627784	T	C	ADD	426	-0.0517186	0.0601257	0.390188	0.956819
				DOMDEV	426	0.0935236	0.077629	0.228985	0.916891
				GENO_2DF	426			0.474501	0.935434
	rs1624327	G	A	ADD	424	-0.101809	0.0661664	0.124645	0.956819
				DOMDEV	424	0.129036	0.0839837	0.125195	0.820027
				GENO_2DF	424			0.237821	0.86792
	rs3654	T	C	ADD	354	0.483551	0.337084	0.152334	0.956819
				DOMDEV	354	-0.465328	0.35196	0.187012	0.916891
				GENO_2DF	354			0.355165	0.935434
	rs10868235	C	T	ADD	430	0.0536235	0.0415247	0.197288	0.956819
				DOMDEV	430	-0.10602	0.0624559	0.0903406	0.760836
				GENO_2DF	430			0.124618	0.86792
	rs6265	C	T	ADD	428	0.00893589	0.0682129	0.895838	0.971509
				DOMDEV	428	-0.0114324	0.0891943	0.898073	0.976328
				GENO_2DF	428			0.989829	0.994438
Headache	rs1147198	T	G	ADD	427	-0.0295629	0.0529316	0.576794	0.956819
				DOMDEV	427	0.0207537	0.0690098	0.763766	0.962051
				GENO_2DF	427			0.855373	0.95365
	rs1187286	T	G	ADD	425	0.0148553	0.0544614	0.785168	0.971509
				DOMDEV	425	0.0104822	0.0732648	0.886302	0.974922
				GENO_2DF	425			0.898342	0.953697
	rs1047896	A	G	ADD	429	-0.089	0.0613523	0.147628	0.956819
				DOMDEV	429	0.0745297	0.0799324	0.351662	0.931257
				GENO_2DF	429			0.350036	0.935434
	rs2013566	A	G	ADD	356	0.369287	0.168364	0.0289448	0.679785
				DOMDEV	356	-0.37196	0.182583	0.0423897	0.621435
				GENO_2DF	356			0.0910566	0.853047
	rs41277883	A	G	ADD	428	0.0231519	0.200723	0.908229	0.971509
				DOMDEV	428	-0.100637	0.226058	0.656417	0.936195
				GENO_2DF	428			0.762014	0.938194
	rs138535351	G	A	ADD	429	-0.283363	0.283557	0.318218	0.956819
				DOMDEV	429	0.313844	0.306937	0.307133	0.931257
				GENO_2DF	429			0.586614	0.935434
	rs1627784	T	C	ADD	426	-0.0418835	0.0531499	0.431131	0.956819
				DOMDEV	426	0.0109709	0.0686226	0.873059	0.974922
				GENO_2DF	426			0.687873	0.938194
	rs1624327	G	A	ADD	424	-0.0515114	0.0587114	0.380796	0.956819
				DOMDEV	424	0.00139665	0.0745212	0.985056	0.996741
				GENO_2DF	424			0.530435	0.935434
	rs3654	T	C	ADD	354	-0.0940274	0.296791	0.751577	0.960552
				DOMDEV	354	0.0815904	0.309889	0.792485	0.965896
				GENO_2DF	354			0.943902	0.985268
	rs10868235	C	T	ADD	430	0.0541469	0.0368436	0.142407	0.956819
				DOMDEV	430	-0.0679568	0.0554152	0.220765	0.916891
				GENO_2DF	430			0.187234	0.86792
	rs6265	C	T	ADD	428	-0.11387	0.0602104	0.0592885	0.809765
				DOMDEV	428	0.0706481	0.0787302	0.370052	0.934202
				GENO_2DF	428			0.154524	0.86792
Joint_pain	rs1147198	T	G	ADD	415	0.102204	0.0563774	0.0705946	0.809765
				DOMDEV	415	-0.0504766	0.0732396	0.491093	0.936195
				GENO_2DF	415			0.177235	0.86792
	rs1187286	T	G	ADD	413	0.0503338	0.0580877	0.386724	0.956819
				DOMDEV	413	0.0237838	0.0778129	0.760026	0.962051
				GENO_2DF	413			0.413886	0.935434
	rs1047896	A	G	ADD	417	-0.101809	0.0659798	0.1236	0.956819
				DOMDEV	417	0.108689	0.0853398	0.203533	0.916891
				GENO_2DF	417			0.287596	0.918904
	rs2013566	A	G	ADD	344	0.826527	0.174714	3.30688e-06	0.000866403
				DOMDEV	344	-0.872376	0.189914	6.18399e-06	0.00162021
				GENO_2DF	344			1.50732e-05	0.00394918
	rs41277883	A	G	ADD	416	-0.116471	0.212102	0.58322	0.956819
				DOMDEV	416	0.0627188	0.238769	0.792934	0.965896
				GENO_2DF	416			0.770303	0.938194
	rs138535351	G	A	ADD	417	-0.0265903	0.297712	0.928875	0.971509
				DOMDEV	417	-0.105256	0.322178	0.744062	0.962051
				GENO_2DF	417			0.580457	0.935434
	rs1627784	T	C	ADD	414	-0.0278359	0.0567042	0.623766	0.956819
				DOMDEV	414	0.0869841	0.0730531	0.234472	0.916891
				GENO_2DF	414			0.479331	0.935434
	rs1624327	G	A	ADD	412	-0.0673681	0.0628764	0.284616	0.956819
				DOMDEV	412	0.0542579	0.0795345	0.49551	0.936195
				GENO_2DF	412			0.563701	0.935434
	rs3654	T	C	ADD	342	0.238149	0.315552	0.45096	0.956819
				DOMDEV	342	-0.16203	0.329819	0.623561	0.936195
				GENO_2DF	342			0.580466	0.935434
	rs10868235	C	T	ADD	418	0.0181507	0.0392859	0.644315	0.956819
				DOMDEV	418	-0.0996144	0.0591498	0.0929265	0.760836
				GENO_2DF	418			0.232891	0.86792
	rs6265	C	T	ADD	416	-0.115011	0.0629313	0.0683493	0.809765
				DOMDEV	416	0.0026568	0.0824923	0.974323	0.996741
				GENO_2DF	416			0.0651014	0.830083
Muscle_pain	rs1147198	T	G	ADD	427	0.138576	0.0570108	0.0154903	0.57978
				DOMDEV	427	-0.160349	0.0743282	0.0315518	0.621435
				GENO_2DF	427			0.0347638	0.817789
	rs1187286	T	G	ADD	425	-0.0298466	0.0591236	0.613956	0.956819
				DOMDEV	425	0.0272023	0.0795367	0.732517	0.959597
				GENO_2DF	425			0.878987	0.953697
	rs1047896	A	G	ADD	429	-0.128609	0.0664231	0.0535136	0.809765
				DOMDEV	429	0.0171916	0.086539	0.842627	0.969556
				GENO_2DF	429			0.0588995	0.817789
	rs2013566	A	G	ADD	356	0.569858	0.179759	0.0016598	0.144956
				DOMDEV	356	-0.582313	0.194941	0.00301704	0.263488
				GENO_2DF	356			0.00679745	0.593644
	rs41277883	A	G	ADD	428	-0.207087	0.218705	0.344249	0.956819
				DOMDEV	428	0.21826	0.246309	0.376061	0.934202
				GENO_2DF	428			0.635286	0.935434
	rs138535351	G	A	ADD	429	-0.113722	0.307801	0.711967	0.956819
				DOMDEV	429	0.160289	0.333181	0.630705	0.936195
				GENO_2DF	429			0.87555	0.953697
	rs1627784	T	C	ADD	426	-0.123419	0.0573982	0.0321128	0.679785
				DOMDEV	426	0.143616	0.0741075	0.0533073	0.664781
				GENO_2DF	426			0.0697016	0.830083
	rs1624327	G	A	ADD	424	-0.135442	0.0635768	0.0337298	0.679785
				DOMDEV	424	0.104284	0.0806968	0.196976	0.916891
				GENO_2DF	424			0.104189	0.853047
	rs3654	T	C	ADD	354	0.203001	0.319653	0.525807	0.956819
				DOMDEV	354	-0.145668	0.33376	0.662787	0.936195
				GENO_2DF	354			0.706013	0.938194
	rs10868235	C	T	ADD	430	0.0228714	0.0399093	0.566894	0.956819
				DOMDEV	430	-0.120429	0.0600263	0.0454683	0.621435
				GENO_2DF	430			0.125	0.86792
	rs6265	C	T	ADD	428	-0.0650989	0.0653144	0.319486	0.956819
				DOMDEV	428	-0.0332449	0.0854042	0.697278	0.941972
				GENO_2DF	428			0.246895	0.86792
Somatization	rs1147198	T	G	ADD	454	0.0521594	0.0473417	0.271161	0.956819
				DOMDEV	454	-0.0661039	0.0616928	0.284526	0.931257
				GENO_2DF	454			0.473091	0.935434
	rs1187286	T	G	ADD	452	-0.00172097	0.047822	0.971309	0.98256
				DOMDEV	452	0.100704	0.064221	0.117576	0.820027
				GENO_2DF	452			0.166401	0.86792
	rs1047896	A	G	ADD	456	-0.0471243	0.0564646	0.404401	0.956819
				DOMDEV	456	0.02037	0.0720986	0.777668	0.964256
				GENO_2DF	456			0.659958	0.935434
	rs2013566	A	G	ADD	386	0.318444	0.125541	0.0115979	0.506442
				DOMDEV	386	-0.274423	0.137978	0.0474378	0.621435
				GENO_2DF	386			0.0346508	0.817789
	rs41277883	A	G	ADD	455	-0.0318521	0.15154	0.833616	0.971509
				DOMDEV	455	0.0270877	0.178366	0.879362	0.974922
				GENO_2DF	455			0.977147	0.993488
	rs138535351	G	A	ADD	456	-0.0257389	0.260634	0.921377	0.971509
				DOMDEV	456	-0.122944	0.279729	0.660503	0.936195
				GENO_2DF	456			0.364849	0.935434
	rs1627784	T	C	ADD	453	-0.0677318	0.0473565	0.15335	0.956819
				DOMDEV	453	0.101113	0.0606673	0.096285	0.764445
				GENO_2DF	453			0.212034	0.86792
	rs1624327	G	A	ADD	451	-0.0886159	0.0503075	0.0788492	0.82634
				DOMDEV	451	0.0788051	0.0643879	0.221639	0.916891
				GENO_2DF	451			0.210034	0.86792
	rs3654	T	C	ADD	384	-0.0896844	0.178686	0.616027	0.956819
				DOMDEV	384	0.125396	0.193204	0.516714	0.936195
				GENO_2DF	384			0.789392	0.938194
	rs10868235	C	T	ADD	456	-0.0212256	0.0332446	0.523497	0.956819
				DOMDEV	456	-0.0752079	0.0493976	0.128592	0.821734
				GENO_2DF	456			0.2341	0.86792
	rs6265	C	T	ADD	455	-0.0291285	0.0544391	0.592871	0.956819
				DOMDEV	455	-0.0167878	0.0717552	0.815124	0.965896
				GENO_2DF	455			0.649788	0.935434
Symptom Domains	ID	Ref	Alt	TEST	N	BETA	SE	P	FDR
Symptom domain ii. Psychological symptoms
Depression*	rs1147198	T	G	ADD	454	-0.100713	0.0531551	0.0587813	0.809765
				DOMDEV	454	-0.011348	0.0692684	0.869943	0.974922
				GENO_2DF	454			0.0520704	0.817789
	rs1187286	T	G	ADD	452	0.0212058	0.0543757	0.696734	0.956819
				DOMDEV	452	0.0074122	0.0730221	0.919195	0.981534
				GENO_2DF	452			0.855147	0.95365
	rs1047896	A	G	ADD	456	0.0567524	0.0637352	0.37371	0.956819
				DOMDEV	456	-0.143305	0.0813823	0.0789434	0.760836
				GENO_2DF	456			0.198434	0.86792
	rs2013566	A	G	ADD	386	0.0151637	0.150424	0.919758	0.971509
				DOMDEV	386	-0.0746622	0.165326	0.651813	0.936195
				GENO_2DF	386			0.725852	0.938194
	rs41277883	A	G	ADD	455	-0.133023	0.171194	0.437554	0.956819
				DOMDEV	455	0.189753	0.2015	0.346856	0.931257
				GENO_2DF	455			0.641921	0.935434
	rs138535351	G	A	ADD	456	0.534946	0.294177	0.0696657	0.809765
				DOMDEV	456	-0.66711	0.315728	0.0351622	0.621435
				GENO_2DF	456			0.101136	0.853047
	rs1627784	T	C	ADD	453	-0.0185412	0.053964	0.731322	0.957297
				DOMDEV	453	-0.057613	0.069132	0.405081	0.934202
				GENO_2DF	453			0.427816	0.935434
	rs1624327	G	A	ADD	451	0.0418933	0.0564664	0.458533	0.956819
				DOMDEV	451	-0.172798	0.0722706	0.0172213	0.621435
				GENO_2DF	451			0.0377849	0.817789
	rs3654	T	C	ADD	384	-0.205607	0.21217	0.333136	0.956819
				DOMDEV	384	0.197364	0.229408	0.390163	0.934202
				GENO_2DF	384			0.624304	0.935434
	rs10868235	C	T	ADD	456	0.0618064	0.0373199	0.0983999	0.94698
				DOMDEV	456	-0.0327049	0.055453	0.555639	0.936195
				GENO_2DF	456			0.230437	0.86792
	rs6265	C	T	ADD	455	-0.0432497	0.0616297	0.483191	0.956819
				DOMDEV	455	0.0246599	0.081233	0.761598	0.962051
				GENO_2DF	455			0.766937	0.938194
Depression**	rs1147198	T	G	ADD	427	-0.0544028	0.0519434	0.295546	0.956819
				DOMDEV	427	-0.0658823	0.0677215	0.331196	0.931257
				GENO_2DF	427			0.0919318	0.853047
	rs1187286	T	G	ADD	425	0.0188644	0.0537419	0.725753	0.957297
				DOMDEV	425	-0.0514396	0.0722969	0.477171	0.936195
				GENO_2DF	425			0.773892	0.938194
	rs1047896	A	G	ADD	429	0.0245846	0.0606775	0.685561	0.956819
				DOMDEV	429	-0.0911394	0.0790534	0.249615	0.931257
				GENO_2DF	429			0.464701	0.935434
	rs2013566	A	G	ADD	356	0.0431949	0.166341	0.795267	0.971509
				DOMDEV	356	-0.0996415	0.180389	0.581051	0.936195
				GENO_2DF	356			0.730587	0.938194
	rs41277883	A	G	ADD	428	-0.186618	0.19909	0.349118	0.956819
				DOMDEV	428	0.186699	0.224219	0.405509	0.934202
				GENO_2DF	428			0.644715	0.935434
	rs138535351	G	A	ADD	429	0.098862	0.279557	0.723788	0.957297
				DOMDEV	429	-0.259729	0.302607	0.391216	0.934202
				GENO_2DF	429			0.375079	0.935434
	rs1627784	T	C	ADD	426	-0.0237317	0.0526192	0.652218	0.956819
				DOMDEV	426	-0.00652629	0.0679373	0.923516	0.981534
				GENO_2DF	426			0.822223	0.944835
	rs1624327	G	A	ADD	424	0.0155443	0.0577805	0.788046	0.971509
				DOMDEV	424	-0.095556	0.0733398	0.193326	0.916891
				GENO_2DF	424			0.32729	0.935434
	rs3654	T	C	ADD	354	-0.273283	0.289885	0.34648	0.956819
				DOMDEV	354	0.203676	0.302678	0.501453	0.936195
				GENO_2DF	354			0.494291	0.935434
	rs10868235	C	T	ADD	430	0.0508773	0.0363436	0.162282	0.956819
				DOMDEV	430	-0.0585325	0.0546632	0.284881	0.931257
				GENO_2DF	430			0.240755	0.86792
	rs6265	C	T	ADD	428	-0.0493485	0.0597517	0.409336	0.956819
				DOMDEV	428	-0.0312887	0.0781305	0.689017	0.941972
				GENO_2DF	428			0.339725	0.935434
Anxiety*	rs1147198	T	G	ADD	453	0.0119347	0.0599544	0.842305	0.971509
				DOMDEV	453	-0.0401465	0.0781188	0.607567	0.936195
				GENO_2DF	453			0.870242	0.953697
	rs1187286	T	G	ADD	451	-0.0104923	0.0611198	0.863778	0.971509
				DOMDEV	451	0.00142198	0.08174	0.986128	0.996741
				GENO_2DF	451			0.980175	0.993488
	rs1047896	A	G	ADD	455	0.011402	0.0725855	0.875251	0.971509
				DOMDEV	455	-0.0737285	0.0920523	0.423593	0.934202
				GENO_2DF	455			0.633107	0.935434
	rs2013566	A	G	ADD	385	0.177542	0.167321	0.289333	0.956819
				DOMDEV	385	-0.182563	0.183901	0.321486	0.931257
				GENO_2DF	385			0.566815	0.935434
	rs41277883	A	G	ADD	454	0.072762	0.190082	0.702056	0.956819
				DOMDEV	454	0.183651	0.223725	0.412155	0.934202
				GENO_2DF	454			0.10288	0.853047
	rs138535351	G	A	ADD	455	0.0129824	0.329418	0.968581	0.98256
				DOMDEV	455	-0.0425722	0.353553	0.904211	0.978939
				GENO_2DF	455			0.974478	0.993488
	rs1627784	T	C	ADD	452	-0.0525723	0.0605338	0.385604	0.956819
				DOMDEV	452	-0.0177579	0.0772788	0.818361	0.965896
				GENO_2DF	452			0.456461	0.935434
	rs1624327	G	A	ADD	450	-0.026484	0.064065	0.67952	0.956819
				DOMDEV	450	-0.0683283	0.0815382	0.40249	0.934202
				GENO_2DF	450			0.341179	0.935434
	rs3654	T	C	ADD	383	-0.100227	0.236471	0.671922	0.956819
				DOMDEV	383	0.120234	0.255676	0.638444	0.936195
				GENO_2DF	383			0.895237	0.953697
	rs10868235	C	T	ADD	455	0.0221028	0.0418775	0.597903	0.956819
				DOMDEV	455	-0.0470425	0.0621926	0.449809	0.936195
				GENO_2DF	455			0.674087	0.938194
	rs6265	C	T	ADD	454	0.0011594	0.0691956	0.986639	0.990419
				DOMDEV	454	-0.0201238	0.0912193	0.825499	0.969556
				GENO_2DF	454			0.962837	0.993488
Anxiety**	rs1147198	T	G	ADD	427	-0.0916508	0.0607573	0.13219	0.956819
				DOMDEV	427	0.023209	0.0792127	0.769671	0.963635
				GENO_2DF	427			0.251763	0.86792
	rs1187286	T	G	ADD	425	0.0475265	0.0624573	0.447123	0.956819
				DOMDEV	425	-0.0948496	0.0840213	0.259603	0.931257
				GENO_2DF	425			0.525381	0.935434
	rs1047896	A	G	ADD	429	0.0666676	0.0706334	0.345788	0.956819
				DOMDEV	429	-0.143315	0.0920244	0.12014	0.820027
				GENO_2DF	429			0.297178	0.926571
	rs2013566	A	G	ADD	356	0.217544	0.192271	0.258651	0.956819
				DOMDEV	356	-0.230959	0.208509	0.268774	0.931257
				GENO_2DF	356			0.517928	0.935434
	rs41277883	A	G	ADD	428	-0.0455492	0.232189	0.84457	0.971509
				DOMDEV	428	0.0980039	0.261495	0.708012	0.941972
				GENO_2DF	428			0.89513	0.953697
	rs138535351	G	A	ADD	429	-0.0371749	0.325768	0.909201	0.971509
				DOMDEV	429	-0.147695	0.352628	0.675547	0.941454
				GENO_2DF	429			0.409409	0.935434
	rs1627784	T	C	ADD	426	-0.032495	0.0611821	0.595619	0.956819
				DOMDEV	426	-0.0155806	0.078993	0.843736	0.969556
				GENO_2DF	426			0.71956	0.938194
	rs1624327	G	A	ADD	424	-0.0166518	0.0674243	0.805053	0.971509
				DOMDEV	424	-0.11143	0.0855805	0.193623	0.916891
				GENO_2DF	424			0.160385	0.86792
	rs3654	T	C	ADD	354	-0.198055	0.335924	0.555858	0.956819
				DOMDEV	354	0.171581	0.350748	0.625022	0.936195
				GENO_2DF	354			0.818364	0.944835
	rs10868235	C	T	ADD	430	0.0435198	0.0424386	0.305729	0.956819
				DOMDEV	430	-0.0445618	0.0638305	0.485484	0.936195
				GENO_2DF	430			0.492079	0.935434
	rs6265	C	T	ADD	428	-0.0801897	0.0695042	0.249267	0.956819
				DOMDEV	428	-0.0660853	0.0908828	0.467542	0.936195
				GENO_2DF	428			0.0825524	0.853047
* Daily Symptom Diary ** BSI-18
Trait	ID	REF	ALT	TEST	N	BETA	SE	P	FDR
Symptom domain iii: IBS-related Quality of Life
Overall QoL score†	rs1147198	T	G	ADD	447	0.9371	1.44252	0.516274	0.956819
		T	G	DOMDEV	447	-0.456767	1.88349	0.808498	0.965896
		T	G	GENO_2DF	447			0.799881	0.938194
	rs1187286	T	G	ADD	445	0.330524	1.48063	0.82346	0.971509
		T	G	DOMDEV	445	0.754206	1.98357	0.703963	0.941972
		T	G	GENO_2DF	445			0.800214	0.938194
	rs1047896	A	G	ADD	449	0.642948	1.72354	0.7093	0.956819
		A	G	DOMDEV	449	0.808761	2.21392	0.715058	0.946188
		A	G	GENO_2DF	449			0.666992	0.935434
	rs2013566	A	G	ADD	375	-8.85292	3.92811	0.0248054	0.650059
		A	G	DOMDEV	375	7.48687	4.32777	0.0844824	0.760836
		A	G	GENO_2DF	375			0.067789	0.830083
	rs41277883	A	G	ADD	448	4.85863	4.60661	0.29214	0.956819
		A	G	DOMDEV	448	-5.68964	5.44547	0.296673	0.931257
		A	G	GENO_2DF	448			0.549029	0.935434
	rs138535351	G	A	ADD	449	-4.97533	7.93094	0.530768	0.956819
		G	A	DOMDEV	449	10.5508	8.51369	0.215905	0.916891
		G	A	GENO_2DF	449			0.177279	0.86792
	rs1627784	T	C	ADD	446	1.02015	1.44899	0.481781	0.956819
		T	C	DOMDEV	446	0.118016	1.86667	0.949618	0.9952
		T	C	GENO_2DF	446			0.665169	0.935434
	rs1624327	G	A	ADD	444	1.44968	1.55559	0.351898	0.956819
		G	A	DOMDEV	444	1.66626	1.99129	0.403182	0.934202
		G	A	GENO_2DF	444			0.125914	0.86792
	rs3654	T	C	ADD	373	-0.753894	5.60067	0.892997	0.971509
		T	C	DOMDEV	373	0.679563	6.07089	0.910934	0.981534
		T	C	GENO_2DF	373			0.990642	0.994438
	rs10868235	C	T	ADD	450	0.577073	1.02133	0.572346	0.956819
		C	T	DOMDEV	450	0.981556	1.51967	0.518681	0.936195
		C	T	GENO_2DF	450			0.667657	0.935434
	rs6265	C	T	ADD	448	0.197866	1.69581	0.907168	0.971509
		C	T	DOMDEV	448	1.48105	2.20516	0.502175	0.936195
		C	T	GENO_2DF	448			0.608766	0.935434
Emotional score	rs1147198	T	G	ADD	447	1.28696	1.99028	0.518217	0.956819
		T	G	DOMDEV	447	0.103967	2.59871	0.968106	0.996741
		T	G	GENO_2DF	447			0.716258	0.938194
	rs1187286	T	G	ADD	445	-1.25604	2.04953	0.540299	0.956819
		T	G	DOMDEV	445	3.48826	2.7457	0.204606	0.916891
		T	G	GENO_2DF	445			0.441189	0.935434
	rs1047896	A	G	ADD	449	-2.03716	2.38164	0.392818	0.956819
		A	G	DOMDEV	449	2.82205	3.05925	0.356793	0.931257
		A	G	GENO_2DF	449			0.620167	0.935434
	rs2013566	A	G	ADD	375	-7.67354	5.39499	0.15578	0.956819
		A	G	DOMDEV	375	8.67763	5.9439	0.145172	0.839101
		A	G	GENO_2DF	375			0.332758	0.935434
	rs41277883	A	G	ADD	448	-1.86145	6.37295	0.77036	0.971509
		A	G	DOMDEV	448	-3.23432	7.53346	0.667896	0.936195
		A	G	GENO_2DF	448			0.451987	0.935434
	rs138535351	G	A	ADD	449	-13.2869	10.9883	0.22724	0.956819
		G	A	DOMDEV	449	15.2607	11.7957	0.196432	0.916891
		G	A	GENO_2DF	449			0.433582	0.935434
	rs1627784	T	C	ADD	446	1.22147	2.00741	0.543187	0.956819
		T	C	DOMDEV	446	1.23169	2.58607	0.634114	0.936195
		T	C	GENO_2DF	446			0.503205	0.935434
	rs1624327	G	A	ADD	444	-0.371541	2.15646	0.863288	0.971509
		G	A	DOMDEV	444	4.15249	2.76045	0.133237	0.823241
		G	A	GENO_2DF	444			0.20053	0.86792
	rs3654	T	C	ADD	373	0.744354	7.66911	0.922733	0.971509
		T	C	DOMDEV	373	-3.31119	8.31299	0.690632	0.941972
		T	C	GENO_2DF	373			0.749519	0.938194
	rs10868235	C	T	ADD	450	0.370284	1.41268	0.793355	0.971509
		C	T	DOMDEV	450	-1.40132	2.10198	0.505334	0.936195
		C	T	GENO_2DF	450			0.784521	0.938194
	rs6265	C	T	ADD	448	-2.77933	2.34187	0.235951	0.956819
		C	T	DOMDEV	448	2.90688	3.04526	0.340328	0.931257
		C	T	GENO_2DF	448			0.481648	0.935434
Mental health	rs1147198	T	G	ADD	446	0.707472	1.67136	0.672293	0.956819
		T	G	DOMDEV	446	-0.455669	2.18431	0.834851	0.969556
		T	G	GENO_2DF	446			0.913577	0.961274
	rs1187286	T	G	ADD	444	-1.11675	1.70593	0.513054	0.956819
		T	G	DOMDEV	444	4.39063	2.28968	0.0558213	0.664781
		T	G	GENO_2DF	444			0.136268	0.86792
	rs1047896	A	G	ADD	448	0.17318	1.98784	0.930616	0.971509
		A	G	DOMDEV	448	2.77356	2.5575	0.278748	0.931257
		A	G	GENO_2DF	448			0.312083	0.929156
	rs2013566	A	G	ADD	374	-5.33703	4.52817	0.239316	0.956819
		A	G	DOMDEV	374	4.75937	4.98857	0.340689	0.931257
		A	G	GENO_2DF	374			0.490184	0.935434
	rs41277883	A	G	ADD	447	9.75816	5.30804	0.0666861	0.809765
		A	G	DOMDEV	447	-8.69931	6.27487	0.16634	0.907939
		A	G	GENO_2DF	447			0.178959	0.86792
	rs138535351	G	A	ADD	448	0.52084	9.20246	0.954891	0.981104
		G	A	DOMDEV	448	3.16189	9.87861	0.749064	0.962051
		G	A	GENO_2DF	448			0.609465	0.935434
	rs1627784	T	C	ADD	445	1.8727	1.66967	0.262652	0.956819
		T	C	DOMDEV	445	0.806409	2.15378	0.708277	0.941972
		T	C	GENO_2DF	445			0.250116	0.86792
	rs1624327	G	A	ADD	443	1.86078	1.80836	0.304059	0.956819
		G	A	DOMDEV	443	1.61196	2.31825	0.487218	0.936195
		G	A	GENO_2DF	443			0.137837	0.86792
	rs3654	T	C	ADD	372	7.44222	6.36867	0.243347	0.956819
		T	C	DOMDEV	372	-8.24678	6.90325	0.233017	0.916891
		T	C	GENO_2DF	372			0.481483	0.935434
	rs10868235	C	T	ADD	449	0.255895	1.1857	0.829229	0.971509
		C	T	DOMDEV	449	-0.28981	1.76249	0.869467	0.974922
		C	T	GENO_2DF	449			0.966604	0.993488
	rs6265	C	T	ADD	447	-0.28816	1.95447	0.882855	0.971509
		C	T	DOMDEV	447	2.75557	2.54087	0.278742	0.931257
		C	T	GENO_2DF	447			0.421739	0.935434
Sleep	rs1147198	T	G	ADD	447	-0.992146	1.64109	0.545783	0.956819
		T	G	DOMDEV	447	1.05555	2.14277	0.622535	0.936195
		T	G	GENO_2DF	447			0.819824	0.944835
	rs1187286	T	G	ADD	445	-0.71626	1.68471	0.670935	0.956819
		T	G	DOMDEV	445	3.37872	2.25696	0.135112	0.823241
		T	G	GENO_2DF	445			0.280672	0.907853
	rs1047896	A	G	ADD	449	-0.963915	1.96367	0.623761	0.956819
		A	G	DOMDEV	449	1.08187	2.52237	0.6682	0.936195
		A	G	GENO_2DF	449			0.878149	0.953697
	rs2013566	A	G	ADD	375	-16.4123	4.49388	0.000298085	0.0390491
		A	G	DOMDEV	375	16.8915	4.95111	0.000718007	0.0940589
		A	G	GENO_2DF	375			0.00133386	0.174736
	rs41277883	A	G	ADD	448	3.94778	5.23872	0.451508	0.956819
		A	G	DOMDEV	448	-9.93034	6.19268	0.109532	0.819925
		A	G	GENO_2DF	448			0.157285	0.86792
	rs138535351	G	A	ADD	449	-4.23509	9.04269	0.639771	0.956819
		G	A	DOMDEV	449	8.91351	9.70713	0.358996	0.931257
		G	A	GENO_2DF	449			0.38991	0.935434
	rs1627784	T	C	ADD	446	-0.143784	1.6529	0.93072	0.971509
		T	C	DOMDEV	446	-0.189716	2.12937	0.929047	0.981534
		T	C	GENO_2DF	446			0.982112	0.993488
	rs1624327	G	A	ADD	444	-0.509711	1.77608	0.77426	0.971509
		G	A	DOMDEV	444	1.81818	2.27354	0.424313	0.934202
		G	A	GENO_2DF	444			0.700239	0.938194
	rs3654	T	C	ADD	373	-9.93517	6.38959	0.120841	0.956819
		T	C	DOMDEV	373	14.9916	6.92605	0.0310751	0.621435
		T	C	GENO_2DF	373			0.0585546	0.817789
	rs10868235	C	T	ADD	450	0.542963	1.15764	0.639285	0.956819
		C	T	DOMDEV	450	3.53098	1.7225	0.0409654	0.621435
		C	T	GENO_2DF	450			0.0998064	0.853047
	rs6265	C	T	ADD	448	1.64498	1.92602	0.393527	0.956819
		C	T	DOMDEV	448	-0.438725	2.50452	0.861024	0.974922
		C	T	GENO_2DF	448			0.610483	0.935434
Energy	rs1147198	T	G	ADD	447	-0.445843	2.15908	0.836499	0.971509
		T	G	DOMDEV	447	2.66385	2.81911	0.345218	0.931257
		T	G	GENO_2DF	447			0.589323	0.935434
	rs1187286	T	G	ADD	445	-1.17772	2.21616	0.595395	0.956819
		T	G	DOMDEV	445	2.40284	2.96893	0.418768	0.934202
		T	G	GENO_2DF	445			0.71903	0.938194
	rs1047896	A	G	ADD	449	0.664583	2.58616	0.797317	0.971509
		A	G	DOMDEV	449	1.00377	3.32197	0.762673	0.962051
		A	G	GENO_2DF	449			0.792442	0.938194
	rs2013566	A	G	ADD	375	-15.4898	5.87882	0.00877617	0.506442
		A	G	DOMDEV	375	14.5174	6.47695	0.0256015	0.621435
		A	G	GENO_2DF	375			0.0313994	0.817789
	rs41277883	A	G	ADD	448	6.69713	6.90752	0.33281	0.956819
		A	G	DOMDEV	448	-3.57144	8.16538	0.662045	0.936195
		A	G	GENO_2DF	448			0.496624	0.935434
	rs138535351	G	A	ADD	449	-8.30437	11.8948	0.485452	0.956819
		G	A	DOMDEV	449	12.9928	12.7688	0.309458	0.931257
		G	A	GENO_2DF	449			0.481606	0.935434
	rs1627784	T	C	ADD	446	1.54614	2.16703	0.475927	0.956819
		T	C	DOMDEV	446	0.370678	2.79169	0.89443	0.976328
		T	C	GENO_2DF	446			0.624934	0.935434
	rs1624327	G	A	ADD	444	1.84761	2.33094	0.428417	0.956819
		G	A	DOMDEV	444	2.39109	2.9838	0.423363	0.934202
		G	A	GENO_2DF	444			0.185737	0.86792
	rs3654	T	C	ADD	373	-6.52089	8.40267	0.438225	0.956819
		T	C	DOMDEV	373	5.47089	9.10815	0.548442	0.936195
		T	C	GENO_2DF	373			0.715692	0.938194
	rs10868235	C	T	ADD	450	0.106616	1.53046	0.944493	0.978092
		C	T	DOMDEV	450	-0.523082	2.27723	0.818431	0.965896
		C	T	GENO_2DF	450			0.972788	0.993488
	rs6265	C	T	ADD	448	-0.920937	2.53795	0.716879	0.957297
		C	T	DOMDEV	448	4.88105	3.30024	0.139859	0.832797
		C	T	GENO_2DF	448			0.243948	0.86792
Physical functioning (phys100)	rs1147198	T	G	ADD	442	1.32488	1.78437	0.458194	0.956819
		T	G	DOMDEV	442	-0.0317745	2.3239	0.989097	0.996741
		T	G	GENO_2DF	442			0.66746	0.935434
	rs1187286	T	G	ADD	440	2.33304	1.79913	0.195408	0.956819
		T	G	DOMDEV	440	-4.41353	2.42879	0.069887	0.704246
		T	G	GENO_2DF	440			0.184937	0.86792
	rs1047896	A	G	ADD	444	2.12061	2.09718	0.312497	0.956819
		A	G	DOMDEV	444	-1.99961	2.70175	0.459628	0.936195
		A	G	GENO_2DF	444			0.597385	0.935434
	rs2013566	A	G	ADD	370	-2.35113	4.78151	0.623222	0.956819
		A	G	DOMDEV	370	0.0720239	5.28403	0.989132	0.996741
		A	G	GENO_2DF	370			0.590203	0.935434
	rs41277883	A	G	ADD	443	2.86868	5.62599	0.610382	0.956819
		A	G	DOMDEV	443	-3.98132	6.64999	0.549689	0.936195
		A	G	GENO_2DF	443			0.835858	0.951917
	rs138535351	G	A	ADD	444	11.0078	9.67481	0.255842	0.956819
		G	A	DOMDEV	444	-6.5614	10.386	0.527882	0.936195
		G	A	GENO_2DF	444			0.277852	0.907853
	rs1627784	T	C	ADD	441	2.44995	1.74389	0.160777	0.956819
		T	C	DOMDEV	441	-3.53066	2.25816	0.118666	0.820027
		T	C	GENO_2DF	441			0.24314	0.86792
	rs1624327	G	A	ADD	439	2.8697	1.93401	0.138595	0.956819
		G	A	DOMDEV	439	-2.30435	2.46528	0.350458	0.931257
		G	A	GENO_2DF	439			0.333509	0.935434
	rs3654	T	C	ADD	368	-2.07247	6.78134	0.760076	0.966699
		T	C	DOMDEV	368	4.54727	7.37536	0.537924	0.936195
		T	C	GENO_2DF	368			0.68656	0.938194
	rs10868235	C	T	ADD	445	-0.0750601	1.25181	0.952214	0.981104
		C	T	DOMDEV	445	2.04467	1.86187	0.272733	0.931257
		C	T	GENO_2DF	445			0.54722	0.935434
	rs6265	C	T	ADD	443	0.716019	2.06492	0.728944	0.957297
		C	T	DOMDEV	443	0.533263	2.69452	0.843211	0.969556
		C	T	GENO_2DF	443			0.805701	0.938194
Food	rs1147198	T	G	ADD	447	0.974431	1.83148	0.594965	0.956819
		T	G	DOMDEV	447	0.912057	2.39136	0.703094	0.941972
		T	G	GENO_2DF	447			0.612289	0.935434
	rs1187286	T	G	ADD	445	-1.39139	1.86226	0.455374	0.956819
		T	G	DOMDEV	445	-2.67155	2.49482	0.284836	0.931257
		T	G	GENO_2DF	445			0.135868	0.86792
	rs1047896	A	G	ADD	449	0.588752	2.16625	0.785916	0.971509
		A	G	DOMDEV	449	-5.19535	2.78258	0.0625542	0.682883
		A	G	GENO_2DF	449			0.0769198	0.853047
	rs2013566	A	G	ADD	375	-9.24715	4.95771	0.0629548	0.809765
		A	G	DOMDEV	375	9.46026	5.46213	0.0841231	0.760836
		A	G	GENO_2DF	375			0.174597	0.86792
	rs41277883	A	G	ADD	448	2.23497	5.77061	0.69872	0.956819
		A	G	DOMDEV	448	-12.8384	6.82144	0.0604893	0.682883
		A	G	GENO_2DF	448			0.0171049	0.817789
	rs138535351	G	A	ADD	449	4.59779	10.066	0.648067	0.956819
		G	A	DOMDEV	449	0.9622	10.8057	0.929086	0.981534
		G	A	GENO_2DF	449			0.354455	0.935434
	rs1627784	T	C	ADD	446	-0.977944	1.82351	0.592026	0.956819
		T	C	DOMDEV	446	-1.59481	2.34915	0.497569	0.936195
		T	C	GENO_2DF	446			0.422637	0.935434
	rs1624327	G	A	ADD	444	-0.784818	1.97443	0.691201	0.956819
		G	A	DOMDEV	444	1.43764	2.52744	0.569778	0.936195
		G	A	GENO_2DF	444			0.849427	0.95365
	rs3654	T	C	ADD	373	-0.672645	6.99267	0.92342	0.971509
		T	C	DOMDEV	373	-3.02005	7.57976	0.690543	0.941972
		T	C	GENO_2DF	373			0.495609	0.935434
	rs10868235	C	T	ADD	450	-0.0502311	1.29499	0.969076	0.98256
		C	T	DOMDEV	450	1.05367	1.92686	0.58477	0.936195
		C	T	GENO_2DF	450			0.861122	0.953697
	rs6265	C	T	ADD	448	-3.05686	2.13909	0.153705	0.956819
		C	T	DOMDEV	448	3.74334	2.78158	0.179076	0.916891
		C	T	GENO_2DF	448			0.31191	0.929156
Social	rs1147198	T	G	ADD	447	2.10697	2.15021	0.327681	0.956819
		T	G	DOMDEV	447	-2.19821	2.80752	0.434067	0.936195
		T	G	GENO_2DF	447			0.596751	0.935434
	rs1187286	T	G	ADD	445	0.747638	2.20626	0.73487	0.957297
		T	G	DOMDEV	445	0.765996	2.95567	0.795634	0.965896
		T	G	GENO_2DF	445			0.805676	0.938194
	rs1047896	A	G	ADD	449	2.0214	2.55436	0.429166	0.956819
		A	G	DOMDEV	449	0.317553	3.28112	0.922944	0.981534
		A	G	GENO_2DF	449			0.517886	0.935434
	rs2013566	A	G	ADD	375	-10.4394	6.02874	0.0841875	0.848351
		A	G	DOMDEV	375	8.24185	6.64213	0.21546	0.916891
		A	G	GENO_2DF	375			0.183237	0.86792
	rs41277883	A	G	ADD	448	3.10008	6.85978	0.65155	0.956819
		A	G	DOMDEV	448	-0.0155762	8.10894	0.998468	0.998468
		A	G	GENO_2DF	448			0.714388	0.938194
	rs138535351	G	A	ADD	449	6.34869	11.7489	0.589219	0.956819
		G	A	DOMDEV	449	6.78121	12.6122	0.591076	0.936195
		G	A	GENO_2DF	449			0.0192156	0.817789
	rs1627784	T	C	ADD	446	-1.26228	2.16217	0.559655	0.956819
		T	C	DOMDEV	446	2.79601	2.78544	0.316034	0.931257
		T	C	GENO_2DF	446			0.604518	0.935434
	rs1624327	G	A	ADD	444	2.60862	2.31975	0.261412	0.956819
		G	A	DOMDEV	444	2.79487	2.96949	0.347127	0.931257
		G	A	GENO_2DF	444			0.0593053	0.817789
	rs3654	T	C	ADD	373	1.32339	8.53133	0.876812	0.971509
		T	C	DOMDEV	373	-1.89976	9.24761	0.837349	0.969556
		T	C	GENO_2DF	373			0.976136	0.993488
	rs10868235	C	T	ADD	450	1.75037	1.51984	0.250078	0.956819
		C	T	DOMDEV	450	0.0184108	2.26143	0.993508	0.997315
		C	T	GENO_2DF	450			0.512481	0.935434
	rs6265	C	T	ADD	448	0.245434	2.52618	0.922647	0.971509
		C	T	DOMDEV	448	1.69641	3.28494	0.605822	0.936195
		C	T	GENO_2DF	448			0.741421	0.938194
Physical role (Phy100)	rs1147198	T	G	ADD	446	1.10151	2.32924	0.636517	0.956819
		T	G	DOMDEV	446	-4.67666	3.04171	0.124893	0.820027
		T	G	GENO_2DF	446			0.27243	0.903502
	rs1187286	T	G	ADD	444	2.10657	2.384	0.377387	0.956819
		T	G	DOMDEV	444	-2.46048	3.19303	0.441376	0.936195
		T	G	GENO_2DF	444			0.644609	0.935434
	rs1047896	A	G	ADD	448	1.39686	2.77749	0.615272	0.956819
		A	G	DOMDEV	448	1.82036	3.57344	0.610719	0.936195
		A	G	GENO_2DF	448			0.468259	0.935434
	rs2013566	A	G	ADD	374	-6.96855	6.41714	0.27823	0.956819
		A	G	DOMDEV	374	6.28351	7.0696	0.374694	0.934202
		A	G	GENO_2DF	374			0.547849	0.935434
	rs41277883	A	G	ADD	447	10.3342	7.40897	0.163778	0.956819
		A	G	DOMDEV	447	-6.04555	8.75847	0.490402	0.936195
		A	G	GENO_2DF	447			0.260806	0.887418
	rs138535351	G	A	ADD	448	-28.8097	12.7584	0.0244311	0.650059
		G	A	DOMDEV	448	34.16	13.6959	0.0129924	0.567335
		G	A	GENO_2DF	448			0.0450747	0.817789
	rs1627784	T	C	ADD	445	1.64312	2.3367	0.482321	0.956819
		T	C	DOMDEV	445	1.19835	3.01421	0.691144	0.941972
		T	C	GENO_2DF	445			0.487635	0.935434
	rs1624327	G	A	ADD	443	1.93926	2.50975	0.440128	0.956819
		G	A	DOMDEV	443	1.53181	3.21742	0.634243	0.936195
		G	A	GENO_2DF	443			0.351297	0.935434
	rs3654	T	C	ADD	372	0.0104363	9.0891	0.999084	0.999084
		T	C	DOMDEV	372	-0.259162	9.85203	0.979028	0.996741
		T	C	GENO_2DF	372			0.998115	0.998115
	rs10868235	C	T	ADD	449	0.739984	1.64914	0.653863	0.956819
		C	T	DOMDEV	449	1.17362	2.45685	0.633107	0.936195
		C	T	GENO_2DF	449			0.789881	0.938194
	rs6265	C	T	ADD	447	0.881567	2.73022	0.746931	0.959294
		C	T	DOMDEV	447	1.85092	3.54937	0.602298	0.936195
		C	T	GENO_2DF	447			0.593606	0.935434
Sexual relations	rs1147198	T	G	ADD	301	2.54892	2.91544	0.382684	0.956819
		T	G	DOMDEV	301	0.530866	3.74409	0.887346	0.974922
		T	G	GENO_2DF	301			0.488037	0.935434
	rs1187286	T	G	ADD	299	4.55097	3.25512	0.163156	0.956819
		T	G	DOMDEV	299	-7.12617	4.17911	0.0892338	0.760836
		T	G	GENO_2DF	299			0.218183	0.86792
	rs1047896	A	G	ADD	304	4.37074	3.84411	0.256465	0.956819
		A	G	DOMDEV	304	-5.50978	4.66373	0.238394	0.918518
		A	G	GENO_2DF	304			0.459776	0.935434
	rs2013566	A	G	ADD	253	-2.08483	9.15135	0.819981	0.971509
		A	G	DOMDEV	253	-5.18603	9.80694	0.597418	0.936195
		A	G	GENO_2DF	253			0.177832	0.86792
	rs41277883	A	G	ADD	302	4.58148	7.42005	0.537422	0.956819
		A	G	DOMDEV	302	-17.1775	9.38373	0.0681857	0.704246
		A	G	GENO_2DF	302			0.0814562	0.853047
	rs138535351	G	A	ADD	303
		G	A	DOMDEV	303
		G	A	GENO_2DF	303
	rs1627784	T	C	ADD	300	0.539552	2.9744	0.856181	0.971509
		T	C	DOMDEV	300	-2.64189	3.77293	0.484349	0.936195
		T	C	GENO_2DF	300			0.751166	0.938194
	rs1624327	G	A	ADD	302	1.92146	3.46953	0.580133	0.956819
		G	A	DOMDEV	302	-0.193762	4.21895	0.9634	0.996741
		G	A	GENO_2DF	302			0.769562	0.938194
	rs3654	T	C	ADD	251	6.88077	12.9236	0.594927	0.956819
		T	C	DOMDEV	251	-9.90414	13.6456	0.468657	0.936195
		T	C	GENO_2DF	251			0.701963	0.938194
	rs10868235	C	T	ADD	303	-0.752668	2.03783	0.712136	0.956819
		C	T	DOMDEV	303	5.97426	2.96121	0.0445541	0.621435
		C	T	GENO_2DF	303			0.13054	0.86792
	rs6265	C	T	ADD	301	1.84606	3.24787	0.570207	0.956819
		C	T	DOMDEV	301	-1.01394	4.24964	0.811588	0.965896
		C	T	GENO_2DF	301			0.839286	0.951917
Note: DSQ items only measured in IBS group (n=464)
