## Supplemental Table 4 for "Genetic Variations in TrkB.T1 Isoform and Their Association with Somatic and Psychological Symptoms in Individuals with IBS"

### Sheet: Suppl.Table4
Suppl Table 4. External validation in UKBB samples (ImpUKB and ES200K)
				ImpUKB					ES200kUKB
Symptom Domains	ID	Ref	Alt	N	OR	OR 95%CI	P		N	OR	OR 95%CI	P
Symptom domain i Somatic symptoms
Back pain	rs1147198	T	G	7474	1.07	0.95-1.19	0.270423
	rs1187286	T	G	7474	1.04	0.93-1.16	0.534373
	rs1047896	A	G	7474	1.06	0.94-1.19	0.321345		3055	1.1	0.92-1.31	0.280902
	rs2013566	A	G	7474	0.79	0.65-0.95	0.0138752		3055	1.02	0.78-1.34	0.893959
	rs41277883	A	G	7474	1.05	0.75-1.45	0.789057		3055	0.53	0.26-1.06	0.0737275
	rs138535351	G	A	7474	1.09	0.84-1.42	0.512047		3055	0.97	0.64-1.47	0.878261
	rs1627784	T	C	7474	0.99	0.89-1.1	0.809033		3055	1.11	0.95-1.31	0.194297
	rs1624327	G	A	7474	1.02	0.92-1.14	0.650754		3055	1.12	0.95-1.32	0.173548
	rs3654	T	C	7474	0.9	0.72-1.13	0.366073		3053	0.96	0.68-1.37	0.830642
	rs10868235	C	T	7474	0.96	0.87-1.06	0.474128
	rs6265	C	T	7474	0.98	0.86-1.11	0.771149		3055	0.98	0.8-1.2	0.870536
Headache	rs1147198	T	G	7476	1.03	0.92-1.16	0.583002
	rs1187286	T	G	7476	1.19	1.06-1.33	0.00241466
	rs1047896	A	G	7476	1.13	1.01-1.27	0.0405069		3060	1.31	1.09-1.56	0.00316574
	rs2013566	A	G	7476	1.11	0.93-1.33	0.241547		3060	1.34	1.03-1.74	0.028355
	rs41277883	A	G	7476	0.71	0.48-1.05	0.0881273		3060	0.44	0.2-0.99	0.0460007
	rs138535351	G	A	7476	0.84	0.62-1.12	0.232569		3060	0.75	0.46-1.21	0.233449
	rs1627784	T	C	7476	1.16	1.04-1.29	0.00674414		3060	1.37	1.16-1.62	0.000152868
	rs1624327	G	A	7476	1.11	1-1.24	0.0587843		3060	1.27	1.07-1.5	0.00493977
	rs3654	T	C	7476	1.09	0.88-1.36	0.429835		3058	1.21	0.86-1.69	0.27227
	rs10868235	C	T	7476	0.98	0.88-1.08	0.628465
	rs6265	C	T	7476	0.99	0.87-1.13	0.850802		3060	1.14	0.93-1.39	0.198291
Joint pain	rs1147198	T	G	7445	1.08	0.93-1.24	0.326874
	rs1187286	T	G	7445	1.05	0.91-1.21	0.538911
	rs1047896	A	G	7445	1.1	0.95-1.28	0.210518		2995	1.14	0.91-1.44	0.255036
	rs2013566	A	G	7445	1.02	0.82-1.28	0.847222		2995	1.19	0.85-1.67	0.31301
	rs41277883	A	G	7445	0.82	0.51-1.3	0.388863		2995	0.91	0.43-1.91	0.794065
	rs138535351	G	A	7445	0.91	0.64-1.3	0.610572		2995	0.79	0.43-1.43	0.43151
	rs1627784	T	C	7445	1.09	0.96-1.25	0.198199		2995	1.17	0.95-1.44	0.146567
	rs1624327	G	A	7445	1.08	0.95-1.24	0.251227		2995	1.15	0.93-1.42	0.211647
	rs3654	T	C	7445	0.96	0.72-1.27	0.760278		2993	0.93	0.59-1.48	0.767491
	rs10868235	C	T	7445	1	0.88-1.13	0.963375
	rs6265	C	T	7445	0.9	0.76-1.07	0.233076		2995	0.84	0.64-1.1	0.204521
Muscle pain	rs1147198	T	G	1176	1.41	0.93-2.12	0.101327
	rs1187286	T	G	1176	1.02	0.67-1.55	0.936155
	rs1047896	A	G	1176	1.21	0.78-1.86	0.398784		492	1.26	0.66-2.37	0.484892
	rs2013566	A	G	1176	0.92	0.47-1.81	0.811893		492	1.34	0.57-3.15	0.507406
	rs41277883	A	G	1176	0.5	0.1-2.55	0.403032		492	0.75	0.04-14.79	0.850926
	rs138535351	G	A	1176	1.56	0.63-3.88	0.340364		492	1.49	0.38-5.78	0.563761
	rs1627784	T	C	1176	1.09	0.73-1.61	0.680787		492	1.29	0.73-2.27	0.381968
	rs1624327	G	A	1176	1.35	0.91-2.01	0.139579		492	1.42	0.81-2.52	0.223123
	rs3654	T	C	1176	0.52	0.18-1.5	0.226697		491	0.9	0.24-3.41	0.881432
	rs10868235	C	T	1176	1.13	0.78-1.64	0.514669
	rs6265	C	T	1176	1.12	0.69-1.81	0.643793		492	0.84	0.38-1.87	0.673215
Somatization	rs1147198	T	G	861	0.87	0.51-1.49	0.612384
	rs1187286	T	G	861	0.51	0.28-0.94	0.0307182
	rs1047896	A	G	861	0.48	0.25-0.93	0.0297143		336	0.48	0.17-1.35	0.163419
	rs2013566	A	G	861	0.83	0.35-1.98	0.670526		336	0.69	0.13-3.57	0.653704
	rs41277883	A	G	861	2.65	0.92-7.62	0.0700673		336	1.95	0.33-11.46	0.459666
	rs138535351	G	A	861	0.86	0.28-2.59	0.782438		336	1.6	0.39-6.58	0.516764
	rs1627784	T	C	861	0.5	0.29-0.86	0.0133361		336	0.43	0.16-1.11	0.0794242
	rs1624327	G	A	861	0.53	0.3-0.91	0.0217055		336	0.64	0.28-1.45	0.284009
	rs3654	T	C	861	0.71	0.24-2.1	0.536729		336	0.39	0.03-5.74	0.495052
	rs10868235	C	T	861	1.1	0.72-1.69	0.654715
	rs6265	C	T	861	0.96	0.54-1.7	0.877914		336	1.24	0.52-2.91	0.629179
				ImpUKB					ES200kUKB
Symptom Domains	ID	Ref	Alt	N	OR	OR 95%CI	P		N	OR	OR 95%CI	P
Symptom domain ii. Psychological symptoms
Anxiety	rs1147198	T	G	7433	1.05	0.93-1.19	0.449046
	rs1187286	T	G	7433	1.06	0.94-1.2	0.355597
	rs1047896	A	G	7433	1.06	0.93-1.2	0.388098		3034	1.19	0.98-1.45	0.0772956
	rs2013566	A	G	7433	0.97	0.8-1.18	0.766679		3034	1.11	0.82-1.49	0.511436
	rs41277883	A	G	7433	1	0.69-1.44	0.993906		3034	0.62	0.29-1.3	0.204846
	rs138535351	G	A	7433	1.06	0.79-1.41	0.69455		3034	0.85	0.52-1.39	0.516123
	rs1627784	T	C	7433	1.05	0.94-1.18	0.36932		3034	1.21	1.02-1.45	0.0336605
	rs1624327	G	A	7433	1.06	0.94-1.19	0.337436		3034	1.11	0.92-1.33	0.269464
	rs3654	T	C	7433	1.04	0.82-1.32	0.764729		3032	1.34	0.93-1.91	0.1126
	rs10868235	C	T	7433	1.01	0.9-1.12	0.912599
	rs6265	C	T	7433	1.01	0.88-1.16	0.935986		3034	1.01	0.81-1.26	0.94644
Depression	rs1147198	T	G	1365	0.71	0.46-1.1	0.121057
	rs1187286	T	G	1365	1.64	1.14-2.36	0.00724043
	rs1047896	A	G	1365	1.82	1.25-2.63	0.00163766		645	1.29	0.75-2.22	0.360149
	rs2013566	A	G	1365	0.86	0.42-1.75	0.669833		645	1.23	0.54-2.79	0.620428
	rs41277883	A	G	1365	1.26	0.41-3.84	0.686028		645	1.42	0.25-8.1	0.690788
	rs138535351	G	A	1365	0.5	0.14-1.8	0.286978		645	0.61	0.12-3.11	0.554068
	rs1627784	T	C	1365	1.58	1.11-2.24	0.0107207		645	1.27	0.77-2.1	0.345755
	rs1624327	G	A	1365	1.57	1.1-2.24	0.0124207		645	1.31	0.78-2.2	0.304858
	rs3654	T	C	1365	0.72	0.28-1.84	0.493025		645	0.71	0.21-2.43	0.584925
	rs10868235	C	T	1365	1.11	0.79-1.57	0.552523
	rs6265	C	T	1365	0.87	0.56-1.37	0.55801		645	1.27	0.69-2.35	0.445824
				ImpUKB					ES200kUKB
Symptom Domains	ID	Ref	Alt	N	OR	OR 95%CI	P		N	OR	OR 95%CI	P
Symptom domain iii: IBS-related Quality of Life
Energy	rs1147198	T	G	4458	0.92	0.73-1.15	0.461909
	rs1187286	T	G	4458	1	0.8-1.25	0.99179
	rs1047896	A	G	4458	0.97	0.77-1.23	0.798121		1581	1.09	0.74-1.6	0.668367
	rs2013566	A	G	4458	0.88	0.61-1.27	0.49196		1581	1.15	0.69-1.93	0.597814
	rs41277883	A	G	4458	0.33	0.11-0.95	0.0397597		1581	0.15	0.01-2.37	0.177071
	rs138535351	G	A	4458	0.54	0.27-1.08	0.0834122		1581	0.4	0.11-1.42	0.157828
	rs1627784	T	C	4458	0.92	0.75-1.14	0.457528		1581	1.04	0.74-1.47	0.808891
	rs1624327	G	A	4458	0.89	0.72-1.11	0.302869		1581	1.03	0.73-1.46	0.858219
	rs3654	T	C	4458	0.82	0.52-1.31	0.41516		1581	0.63	0.27-1.48	0.291596
	rs10868235	C	T	4458	0.85	0.7-1.04	0.114122
	rs6265	C	T	4458	1.06	0.83-1.36	0.625547		1581	1.01	0.66-1.55	0.952597
Sleep	rs1147198	T	G	1134	1.07	0.69-1.67	0.748372
	rs1187286	T	G	1134	0.89	0.57-1.39	0.609777
	rs1047896	A	G	1134	0.86	0.54-1.37	0.527139		399	0.76	0.34-1.7	0.500156
	rs2013566	A	G	1134	0.91	0.46-1.79	0.784422		399	1.17	0.39-3.44	0.781938
	rs41277883	A	G	1134	0.97	0.26-3.52	0.957097		399	0.64	0.04-11.02	0.758982
	rs138535351	G	A	1134	1.08	0.4-2.89	0.884178		399	0.8	0.16-3.99	0.788766
	rs1627784	T	C	1134	0.85	0.57-1.28	0.439361		399	0.87	0.43-1.78	0.713363
	rs1624327	G	A	1134	0.86	0.56-1.31	0.478225		399	0.77	0.37-1.58	0.470677
	rs3654	T	C	1134	1	0.45-2.23	0.992913		398	1.32	0.35-4.96	0.680342
	rs10868235	C	T	1134	0.83	0.57-1.21	0.334539
	rs6265	C	T	1134	0.89	0.55-1.46	0.652372		399	1.37	0.64-2.91	0.41934
